# CNS-selective plasma p-tau217 accurately captures Alzheimer’s disease pathology and progression

**DOI:** 10.64898/2026.05.18.26353208

**Authors:** Xuemei Zeng, Marissa F. Farinas, Michel N. Nafash, Denis S. Smirnov, Ruyu Shi, Brian J. Lopresti, Cristy Matan, Dana L. Tudorascu, Sarah B. Berman, Robert A. Sweet, C. Elizabeth Shaaban, Beth E. Snitz, Julia K. Kofler, Neelesh K. Nadkarni, Howard J. Aizenstein, Alzheimer’s Disease Neuroimaging Initiative, Milos D. Ikonomovic, Tharick A. Pascoal, Victor L. Villemagne, M. Ilyas Kamboh, Henrik Zetterberg, Ann D. Cohen, Oscar L. Lopez, Thomas K. Karikari

## Abstract

Blood-based biomarkers are transforming Alzheimer’s disease (AD) detection, with plasma tau phosphorylated at threonine 217 (p-tau217) being a leading candidate. However, circulating p-tau217 originates from both central nervous system (CNS) and non-CNS sources, limiting specificity. Here, we benchmark the performance of next-generation p-tau217 biomarkers that are selective for p-tau217 from predominantly CNS origin versus the conventional non-selective p-tau217. Across neuropathologically-defined, Aβ- and tau-neuroimaging–characterized, and memory clinic cohorts, plasma brain-derived-p-tau217 (BD-p-tau217)–either alone or in ratio with brain-derived tau expressed as a percentage (BD-p-tau217%)–identified AD pathology and clinical AD with larger effect sizes, higher discriminative accuracies, and improved sensitivity and specificity, outperforming conventional alternatives. Furthermore, BD-p-tau217% and BD-p-tau217 demonstrated more robust prediction of future clinical progression up to two decades later. Importantly, diagnostic performance remained high in older adults with diabetes and cardiovascular disease, populations in which standard p-tau217 showed reduced specificity. The findings were independently replicated in a large multicenter cohort, demonstrating the robustness and generalizability of the observed improvements across clinical, imaging, and longitudinal outcomes. These results establish plasma BD-p-tau217% and BD-p-tau217 as biologically grounded and clinically robust biomarkers that advance early detection, diagnosis and prognosis of AD.

**One Sentence Summary:** Plasma brain-derived p-tau217 and its ratio over brain-derived tau improve the specificity of the leading blood-based Alzheimer’s disease biomarker p-tau217.
