## Supplementary material for "CNS-selective plasma p-tau217 accurately captures Alzheimer’s disease pathology and progression": Data S1

### Sheet: Sheet1
Data S1: List of biomarkers included in NULISAseq CNS panel.
Biomarker Name	UniProt Accession	Protein Name	Gene Name
ACHE	P22303	Acetylcholinesterase	ACHE
AGRN	O00468	Agrin	AGRN
ANXA5	P08758	Annexin A5	ANXA5
APOE	P02649	Apolipoprotein E	APOE
APOE4	P02649	Apolipoprotein E	APOE
ARSA	P15289	Arylsulfatase A	ARSA
Aβ38	P05067	Amyloid-beta precursor protein	APP
Aβ40	P05067	Amyloid-beta precursor protein	APP
Aβ42	P05067	Amyloid-beta precursor protein	APP
BACE1	P56817	Beta-secretase 1	BACE1
BASP1	P80723	Brain abundant membrane attached signal protein 1	BASP1
BD-MAPT	P10636	Microtubule-associated protein tau	MAPT
BD-pTau-181	P10636	Microtubule-associated protein tau	MAPT
BD-pTau-217	P10636	Microtubule-associated protein tau	MAPT
BD-pTau-231	P10636	Microtubule-associated protein tau	MAPT
BDNF	P23560	Brain-derived neurotrophic factor	BDNF
CALB2	P22676	Calretinin	CALB2
CCL11	P51671	Eotaxin	CCL11
CCL13	Q99616	C-C motif chemokine 13	CCL13
CCL17	Q92583	C-C motif chemokine 17	CCL17
CCL2	P13500	C-C motif chemokine 2	CCL2
CCL22	O00626	C-C motif chemokine 22	CCL22
CCL26	Q9Y258	C-C motif chemokine 26	CCL26
CCL3	P10147	C-C motif chemokine 3	CCL3
CCL4	P13236	C-C motif chemokine ligand 4	CCL4
CD40LG	P29965	CD40 ligand	CD40LG
CD63	P08962	CD63 antigen	CD63
CHI3L1	P36222	Chitinase-3-like protein 1	CHI3L1
CHIT1	Q13231	Chitotriosidase-1	CHIT1
CNTN2	Q02246	Contactin-2	CNTN2
CRH	P06850	Corticoliberin	CRH
CRP	P02741	C-reactive protein	CRP
CSF2	P04141	Granulocyte-macrophage colony-stimulating factor	CSF2
CST3	P01034	Cystatin-C	CST3
CX3CL1	P78423	Fractalkine	CX3CL1
CXCL1	P09341	Growth-regulated alpha protein	CXCL1
CXCL10	P02778	C-X-C motif chemokine 10	CXCL10
CXCL8	P10145	"Interleukin-8, IL8"	CXCL8
DDC	P20711	Aromatic-L-amino-acid decarboxylase	DDC
ENO2	P09104	Gamma-enolase	ENO2
FABP3	P05413	"Fatty acid-binding protein, heart"	FABP3
FCN2	Q15485	Ficolin-2	FCN2
FGF2	P09038	Fibroblast growth factor 2	FGF2
FLT1	P17948	Vascular endothelial growth factor receptor 1	FLT1
FOLR1	P15328	Folate receptor alpha	FOLR1
GDF15	Q99988	Growth/differentiation factor 15	GDF15
GDI1	P31150	Rab GDP dissociation inhibitor alpha	GDI1
GDNF	P39905	Glial cell line-derived neurotrophic factor	GDNF
GFAP	P14136	Glial fibrillary acidic protein	GFAP
GOT1	P17174	"Aspartate aminotransferase, cytoplasmic"	GOT1
HBA1	P69905	Hemoglobin subunit alpha	HBA1
HTT	P42858	Huntingtin	HTT
ICAM1	P05362	Intercellular adhesion molecule 1	ICAM1
IFNG	P01579	Interferon gamma	IFNG
IGF1R	P08069	Insulin-like growth factor 1 receptor	IGF1R
IGFBP7	Q16270	Insulin-like growth factor-binding protein 7	IGFBP7
IL10	P22301	Interleukin-10	IL10
IL12p70	P29459_P29460	Interleukin-12 subunit beta_Interleukin-12 subunit alpha	IL12A_IL12B
IL13	P35225	Interleukin-13	IL13
IL15	P40933	Interleukin-15	IL15
IL16	Q14005	Pro-interleukin-16	IL16
IL17A	Q16552	Interleukin-17A	IL17A
IL18	Q14116	Interleukin-18	IL18
IL1B	P01584	Interleukin-1 beta	IL1B
IL2	P60568	Interleukin-2	IL2
IL33	O95760	Interleukin 33	IL33
IL4	P05112	Interleukin-4	IL4
IL5	P05113	Interleukin-5	IL5
IL6	P05231	Interleukin-6	IL6
IL6R	P08887	Interleukin-6 receptor subunit alpha	IL6R
IL7	P13232	Interleukin-7	IL7
IL9	P15248	Interleukin-9	IL9
KDR	P35968	Vascular endothelial growth factor receptor 2	KDR
KLK6	Q92876	Kallikrein-6	KLK6
MAPT	P10636	Microtubule-associated protein tau	MAPT
MDH1	P40925	"Malate dehydrogenase, cytoplasmic"	MDH1
MME	P08473	Membrane metalloendopeptidase	MME
MSLN	Q13421	Mesothelin	MSLN
NEFH	P12036	Neurofilament heavy polypeptide	NEFH
NEFL	P07196	Neurofilament light polypeptide	NEFL
NGF	P01138	Beta-nerve growth factor	NGF
NPTX1	Q15818	Neuronal pentraxin-1	NPTX1
NPTX2	P47972	Neuronal pentraxin-2	NPTX2
NPTXR	O95502	Neuronal pentraxin receptor	NPTXR
NPY	P01303	Neuropeptide Y	NPY
NRGN	Q92686	Neurogranin	NRGN
Oligo-SNCA	P37840	Alpha-synuclein	SNCA
PARK7	Q99497	Protein/nucleic acid deglycase DJ-1	PARK7
PDGFRB	P09619	Platelet-derived growth factor receptor beta	PDGFRB
PDLIM5	Q96HC4	PDZ and LIM domain 5	PDLIM5
PGF	P49763	Placenta growth factor	PGF
PGK1	P00558	Phosphoglycerate kinase 1	PGK1
POSTN	Q15063	Periostin	POSTN
PRDX6	P30041	Peroxiredoxin-6	PRDX6
PSEN1	P49768	Presenilin 1	PSEN1
pSNCA-129	P37840	Alpha-synuclein	SNCA
pTau-181	P10636	Microtubule-associated protein tau	MAPT
pTau-217	P10636	Microtubule-associated protein tau	MAPT
pTau-231	P10636	Microtubule-associated protein tau	MAPT
pTDP43-409	Q13148	TAR DNA-binding protein 43	TARDBP
PTN	P21246	Pleiotrophin	PTN
REST	Q13127	RE1 silencing transcription factor	REST
RUVBL2	Q9Y230	RuvB like AAA ATPase 2	RUVBL2
S100A12	P80511	Protein S100-A12	S100A12
S100B	P04271	S100 calcium binding protein B	S100B
SAA1	P0DJI8	Serum amyloid A-1 protein	SAA1
SFRP1	Q8N474	Secreted frizzled-related protein 1	SFRP1
SFTPD	P35247	Pulmonary surfactant-associated protein D	SFTPD
SLIT2	O94813	Slit homolog 2 protein	SLIT2
SMOC1	Q9H4F8	SPARC-related modular calcium-binding protein 1	SMOC1
SNAP25	P60880	Synaptosomal-associated protein 25	SNAP25
SNCA	P37840	Alpha-synuclein	SNCA
SNCB	Q16143	Synuclein beta	SNCB
SOD1	P00441	Superoxide dismutase [Cu-Zn]	SOD1
SQSTM1	Q13501	Sequestosome-1	SQSTM1
TAFA5	Q7Z5A7	Chemokine-like protein TAFA-5	TAFA5
TARDBP	Q13148	TAR DNA-binding protein 43	TARDBP
TEK	Q02763	Angiopoietin-1 receptor	TEK
TIMP3	P35625	Metalloproteinase inhibitor 3	TIMP3
TNF	P01375	Tumor necrosis factor	TNF
TREM1	Q9NP99	Triggering receptor expressed on myeloid cells 1	TREM1
TREM2	Q9NZC2	Triggering receptor expressed on myeloid cells 2	TREM2
UBB	P0CG47	Polyubiquitin-B	UBB
UCHL1	P09936	Ubiquitin carboxyl-terminal hydrolase isozyme L1	UCHL1
VCAM1	P19320	Vascular cell adhesion protein 1	VCAM1
VEGFA	P15692	Vascular endothelial growth factor A	VEGFA
VEGFD	O43915	Vascular endothelial growth factor D	VEGFD
VGF	O15240	VGF nerve growth factor inducible	VGF
VSNL1	P62760	Visinin-like protein 1	VSNL1
YWHAG	P61981	Tyrosine 3-monooxygenase/tryptophan 5-monooxygenase activation protein gamma	YWHAG
YWHAZ	P63104	14-3-3 protein zeta/delta	YWHAZ
