## Supplementary material for "CNS-selective plasma p-tau217 accurately captures Alzheimer’s disease pathology and progression": Data S2

### Sheet: Sheet1
Data S2: Biomarker-only classification performance in discriminating individuals stratified by AD‑related pathology measures or clinical diagnosis.
Biomarker	AUC	AUC_CL	AUC_CH	Threshold	OR	NPV	PPV	Sensitivity	Specificity	F1 score	Accuracy
A. Aβ-PET negative vs. Aβ-PET positive
BD-p-tau217%	0.938675	0.900224	0.963453	-0.91664	83.4429	0.908257	0.893939	0.921875	0.876106	0.907692	0.900415
BD-p-tau217	0.927683	0.886424	0.954103	12.045	39.5846	0.850877	0.874016	0.867188	0.858407	0.870588	0.863071
p-tau217%	0.874862	0.817638	0.915428	-0.651619	23.2659	0.793388	0.858333	0.804688	0.849558	0.830645	0.825726
p-tau217	0.86857	0.814281	0.909221	12.0527	17.3944	0.775	0.834711	0.789062	0.823009	0.811245	0.804979
p-tau217/Aβ42	0.819759	0.758918	0.868369	-0.800916	12.2636	0.823529	0.724359	0.882812	0.619469	0.795775	0.759336
B. Tau-PET negative vs. tau-PET positive
BD-p-tau217%	0.895206	0.805945	0.953996	-0.961128	37.8857	0.829268	0.886364	0.847826	0.871795	0.866667	0.858824
BD-p-tau217	0.881828	0.780396	0.937855	11.5718	30.4762	0.842105	0.851064	0.869565	0.820513	0.860215	0.847059
p-tau217%	0.841137	0.735777	0.910359	-0.481429	11.6044	0.711111	0.825	0.717391	0.820513	0.767442	0.764706
p-tau217	0.838907	0.71901	0.915388	11.5585	27.9556	0.790698	0.880952	0.804348	0.871795	0.840909	0.835294
p-tau217/Aβ42	0.812152	0.698134	0.89	-1.28197	13.775	0.783784	0.791667	0.826087	0.74359	0.808511	0.788235
C. Low ADNC vs. Intermediate ADNC
BD-p-tau217%	0.847644	0.750241	0.915691	-0.923648	19.4222	0.836364	0.791667	0.808511	0.821429	0.8	0.815534
BD-p-tau217	0.759878	0.6533	0.848593	12.1558	9.21569	0.734375	0.769231	0.638298	0.839286	0.697674	0.747573
p-tau217%	0.809271	0.69565	0.876604	-0.771742	14.625	0.84	0.735849	0.829787	0.75	0.78	0.786408
p-tau217	0.739742	0.625667	0.824713	12.1285	5.90741	0.709677	0.707317	0.617021	0.785714	0.659091	0.708738
p-tau217/Aβ42	0.745061	0.619375	0.823858	-0.676611	8.125	0.813953	0.65	0.829787	0.625	0.728972	0.718447
D. Intermediate ADNC vs. Severe ADNC (Middle Braak vs. High Braak)
BD-p-tau217%	0.858607	0.793707	0.902702	-0.0979359	27.1385	0.446809	0.971098	0.763636	0.893617	0.854962	0.786517
BD-p-tau217	0.848646	0.788204	0.897278	12.7523	14.9074	0.492958	0.938776	0.836364	0.744681	0.884615	0.820225
p-tau217%	0.760251	0.669783	0.825716	-0.153671	8.67901	0.345455	0.942675	0.672727	0.808511	0.785146	0.696629
p-tau217	0.759961	0.681495	0.823768	12.6751	5.67411	0.356322	0.911111	0.745455	0.659574	0.82	0.730337
p-tau217/Aβ42	0.710445	0.603582	0.790546	0.141351	6.32804	0.419355	0.897561	0.836364	0.553191	0.865882	0.786517
E. Low ADNC vs. Severe ADNC
BD-p-tau217%	0.934253	0.864955	0.969	-0.533424	165.75	0.764706	0.980769	0.927273	0.928571	0.953271	0.927536
BD-p-tau217	0.930276	0.856411	0.962344	12.4172	91.8	0.69863	0.975369	0.9	0.910714	0.93617	0.902174
p-tau217%	0.907305	0.835926	0.947168	-0.534977	60	0.705882	0.961538	0.909091	0.857143	0.934579	0.898551
p-tau217	0.895373	0.824785	0.933321	12.3899	42.5926	0.581395	0.968421	0.836364	0.892857	0.897561	0.847826
p-tau217/Aβ42	0.881169	0.803665	0.925658	-0.349755	48.1765	0.795918	0.92511	0.954545	0.696429	0.939597	0.902174
F. Low Braak vs. middle Braak
BD-p-tau217%	0.857947	0.75147	0.919807	-0.923648	16.2857	0.75	0.844444	0.808511	0.794118	0.826087	0.802469
BD-p-tau217	0.799124	0.689142	0.883721	12.0187	12.3733	0.659091	0.864865	0.680851	0.852941	0.761905	0.753086
p-tau217%	0.816646	0.67816	0.903696	-0.915456	20.16	0.827586	0.807692	0.893617	0.705882	0.848485	0.814815
p-tau217	0.794118	0.681705	0.879613	11.7073	11.7284	0.735294	0.808511	0.808511	0.735294	0.808511	0.777778
p-tau217/Aβ42	0.783479	0.662035	0.877986	-0.611267	8.88	0.705882	0.787234	0.787234	0.705882	0.787234	0.753086
G. Low Braak vs. high Braak
BD-p-tau217%	0.947861	0.819952	0.981127	-0.533424	420.75	0.673469	0.995122	0.927273	0.970588	0.96	0.933071
BD-p-tau217	0.945722	0.848095	0.975872	12.4172	144	0.592593	0.99	0.9	0.941176	0.942857	0.905512
p-tau217%	0.899064	0.769827	0.956496	-0.534977	75	0.6	0.980392	0.909091	0.882353	0.943396	0.905512
p-tau217	0.916043	0.801216	0.959768	12.3899	52.8148	0.462687	0.983957	0.836364	0.911765	0.904177	0.846457
p-tau217/Aβ42	0.908957	0.799511	0.957553	-0.132148	46.6667	0.583333	0.970874	0.909091	0.823529	0.938967	0.897638
H. Mid Braak vs. high Braak
BD-p-tau217%	0.858607	0.796677	0.90654	-0.0979359	27.1385	0.446809	0.971098	0.763636	0.893617	0.854962	0.786517
BD-p-tau217	0.848646	0.787042	0.89402	12.7523	14.9074	0.492958	0.938776	0.836364	0.744681	0.884615	0.820225
p-tau217%	0.760251	0.671193	0.829348	-0.153671	8.67901	0.345455	0.942675	0.672727	0.808511	0.785146	0.696629
p-tau217	0.759961	0.689784	0.825474	12.6751	5.67411	0.356322	0.911111	0.745455	0.659574	0.82	0.730337
p-tau217/Aβ42	0.710445	0.599544	0.794047	0.141351	6.32804	0.419355	0.897561	0.836364	0.553191	0.865882	0.786517
I. PART vs. middle Braak
BD-p-tau217%	0.878143	0.474348	0.983269	-0.923648	42.2222	0.526316	0.974359	0.808511	0.909091	0.883721	0.827586
BD-p-tau217	0.77176	0.583333	0.891926	12.1558	17.6471	0.37037	0.967742	0.638298	0.909091	0.769231	0.689655
p-tau217%	0.852998	0.567247	0.947165	-0.744028	32.7273	0.47619	0.972973	0.765957	0.909091	0.857143	0.793103
p-tau217	0.719536	0.553896	0.8575	12.2103	14.7368	0.344828	0.965517	0.595745	0.909091	0.736842	0.655172
p-tau217/Aβ42	0.829787	0.627125	0.930037	-0.676611	21.9375	0.529412	0.95122	0.829787	0.818182	0.886364	0.827586
J. Low neuritic plaque load vs. moderate neuritic plaque load
BD-p-tau217%	0.84692	0.705761	0.927663	-0.753203	42.5	0.882353	0.85	0.73913	0.9375	0.790698	0.873239
BD-p-tau217	0.770833	0.627912	0.866996	12.1638	11.18	0.811321	0.722222	0.565217	0.895833	0.634146	0.788732
p-tau217%	0.761775	0.61567	0.855983	-0.76999	8.5	0.857143	0.586207	0.73913	0.75	0.653846	0.746479
p-tau217	0.781703	0.624191	0.86447	12.6189	13.75	0.789474	0.785714	0.478261	0.9375	0.594595	0.788732
p-tau217/Aβ42	0.737319	0.592134	0.845262	-0.676611	6.88095	0.85	0.548387	0.73913	0.708333	0.62963	0.71831
K. Moderate neuritic plaque load vs. frequent neuritic plaque load
BD-p-tau217%	0.72205	0.601101	0.830685	-0.458757	7.8	0.265306	0.955752	0.857143	0.565217	0.903766	0.832727
BD-p-tau217	0.752243	0.627977	0.848869	12.7523	7.00461	0.205128	0.964467	0.753968	0.695652	0.846325	0.749091
p-tau217%	0.753451	0.580244	0.847389	-0.483328	10.8953	0.288462	0.964126	0.853175	0.652174	0.905263	0.836364
p-tau217	0.643375	0.513798	0.763621	12.3349	4.09605	0.184615	0.947619	0.789683	0.521739	0.861472	0.767273
p-tau217/Aβ42	0.748965	0.617889	0.849006	-0.391364	13.5208	0.407407	0.951613	0.936508	0.478261	0.944	0.898182
L. Low neuritic plaque load vs. frequent neuritic plaque load
BD-p-tau217%	0.938327	0.857017	0.970589	-0.696361	176.862	0.613333	0.991111	0.884921	0.958333	0.93501	0.896667
BD-p-tau217	0.924769	0.845895	0.956281	12.1558	74.7538	0.623188	0.978355	0.896825	0.895833	0.935818	0.896667
p-tau217%	0.902778	0.835452	0.946208	-0.534977	49.9032	0.575342	0.973568	0.876984	0.875	0.922756	0.876667
p-tau217	0.878886	0.813041	0.919506	12.3899	39.4	0.444444	0.9801	0.781746	0.916667	0.869757	0.803333
p-tau217/Aβ42	0.883019	0.806271	0.938425	-0.611267	72.6	0.782609	0.952756	0.960317	0.75	0.956522	0.926667
M. CU vs. MCI
BD-p-tau217%	0.71711	0.677968	0.755763	-0.716028	5.31048	0.723913	0.669456	0.557491	0.808252	0.608365	0.705293
BD-p-tau217	0.72599	0.685969	0.761365	12.3233	6.15588	0.723849	0.701357	0.54007	0.839806	0.610236	0.716738
p-tau217%	0.660118	0.617126	0.701366	-0.762977	3.06244	0.703242	0.563758	0.585366	0.684466	0.574359	0.643777
p-tau217	0.721711	0.681831	0.762867	12.1857	5.92379	0.743182	0.671815	0.606272	0.793689	0.637363	0.716738
p-tau217/Aβ42	0.673776	0.630096	0.711803	-0.137038	3.31439	0.714286	0.570033	0.609756	0.679612	0.589226	0.65093
N. MCI vs. AD dementia
BD-p-tau217%	0.706032	0.667064	0.739031	-0.236734	4.05684	0.538043	0.776942	0.645833	0.689895	0.705347	0.662321
BD-p-tau217	0.683711	0.646808	0.718804	12.7935	3.52126	0.51706	0.766839	0.616667	0.686411	0.683603	0.642764
p-tau217%	0.710497	0.669245	0.745159	-0.361184	4.44632	0.561404	0.776471	0.6875	0.66899	0.729282	0.680574
p-tau217	0.621929	0.580944	0.659947	12.932	2.62942	0.466063	0.750769	0.508333	0.71777	0.606211	0.586701
p-tau217/Aβ42	0.621712	0.580923	0.66487	0.938297	2.38218	0.446058	0.747368	0.44375	0.749129	0.556863	0.558018
O. CU vs. AD dementia
BD-p-tau217%	0.870125	0.844909	0.892873	-0.676901	19.8511	0.788372	0.841991	0.810417	0.822816	0.825902	0.816143
BD-p-tau217	0.852882	0.826657	0.877906	12.34	16.8053	0.745726	0.851415	0.752083	0.847087	0.798673	0.795964
p-tau217%	0.838855	0.811333	0.866213	-0.57326	13.0724	0.758865	0.80597	0.7875	0.779126	0.796628	0.783632
p-tau217	0.809512	0.779295	0.835785	12.1853	10.693	0.720264	0.805936	0.735417	0.793689	0.769063	0.762332
p-tau217/Aβ42	0.78709	0.752929	0.814157	0.139032	7.24167	0.678112	0.774648	0.6875	0.76699	0.728477	0.724215
P. Non-AD dementia vs. AD dementia
BD-p-tau217%	0.787309	0.747702	0.825175	-0.484017	8.10969	0.554745	0.866828	0.745833	0.7343	0.801792	0.742358
BD-p-tau217	0.761141	0.722848	0.798805	12.5889	6.23333	0.50495	0.859375	0.6875	0.73913	0.763889	0.703057
p-tau217%	0.766677	0.724611	0.802698	-0.613318	8.9375	0.598326	0.857143	0.8	0.690821	0.827586	0.767103
p-tau217	0.711151	0.667695	0.750067	12.5725	4.56534	0.456456	0.844633	0.622917	0.7343	0.717026	0.656477
p-tau217/Aβ42	0.699326	0.653152	0.741941	-0.260324	4.20255	0.518868	0.795789	0.7875	0.531401	0.791623	0.710335
Q. Stable controls vs. progressor controls
BD-p-tau217%	0.7228	0.68366	0.757651	-0.844502	6.47872	0.894273	0.433735	0.6	0.812	0.503497	0.770968
BD-p-tau217	0.697133	0.659008	0.735581	12.2506	7.02926	0.882114	0.484375	0.516667	0.868	0.5	0.8
p-tau217%	0.6946	0.654878	0.730243	-0.574894	6.15377	0.880165	0.455882	0.516667	0.852	0.484375	0.787097
p-tau217	0.675467	0.632724	0.712352	11.5893	3.97996	0.909722	0.283133	0.783333	0.524	0.415929	0.574194
p-tau217/Aβ42	0.603067	0.564504	0.638102	-0.555351	2.12825	0.8625	0.253333	0.633333	0.552	0.361905	0.567742
R. Stable MCI vs. progressor MCI
BD-p-tau217%	0.825384	0.803787	0.846243	-0.597099	11.4472	0.609524	0.88	0.728477	0.810127	0.797101	0.756522
BD-p-tau217	0.77911	0.751166	0.80377	12.3582	8.79497	0.592233	0.858268	0.721854	0.772152	0.784173	0.73913
p-tau217%	0.821863	0.799373	0.844458	-0.534224	13.1944	0.555556	0.913462	0.629139	0.886076	0.745098	0.717391
p-tau217	0.692933	0.659854	0.720128	12.1434	4.11029	0.558442	0.764706	0.774834	0.544304	0.769737	0.695652
p-tau217/Aβ42	0.647917	0.616759	0.676134	-0.581528	4.20483	0.596491	0.739884	0.847682	0.43038	0.790123	0.704348
