## Supplementary material for "CNS-selective plasma p-tau217 accurately captures Alzheimer’s disease pathology and progression": Data S3

### Sheet: Sheet1
Data S3: DeLong test reslts for various pairwise AUC comparisons
DeLong p value for ADNC: Low vs intermediate
P value	BD-p-tau217%	BDpTau217	p-tau217%	p-tau217	p-tau217/Aβ42
BD-p-tau217%	1	0.00191274	0.365178	0.00482971	0.0210274
BDpTau217	0.00191274	1	0.373938	0.463914	0.72181
p-tau217%	0.365178	0.373938	1	0.235594	0.236006
p-tau217	0.00482971	0.463914	0.235594	1	0.907815
p-tau217/Aβ42	0.0210274	0.72181	0.236006	0.907815	1
DeLong p value for ADNC: Low vs severe
P value	BD-p-tau217%	BDpTau217	p-tau217%	p-tau217	p-tau217/Aβ42
BD-p-tau217%	1	0.688065	0.234454	0.0031644	0.0504922
BDpTau217	0.688065	1	0.344529	0.000483945	0.0295927
p-tau217%	0.234454	0.344529	1	0.650337	0.45062
p-tau217	0.0031644	0.000483945	0.650337	1	0.535507
p-tau217/Aβ42	0.0504922	0.0295927	0.45062	0.535507	1
DeLong p value for ADNC: Intermediate vs severe
P value	BD-p-tau217%	BDpTau217	p-tau217%	p-tau217	p-tau217/Aβ42
BD-p-tau217%	1	0.44981	0.00295822	3.58456e-05	9.20512e-05
BDpTau217	0.44981	1	0.021435	3.21485e-07	2.94766e-05
p-tau217%	0.00295822	0.021435	1	0.994853	0.346354
p-tau217	3.58456e-05	3.21485e-07	0.994853	1	0.146262
p-tau217/Aβ42	9.20512e-05	2.94766e-05	0.346354	0.146262	1
DeLong p value for neuritic plaque: Low vs intermediate
P value	BD-p-tau217%	BDpTau217	p-tau217%	p-tau217	p-tau217/Aβ42
BD-p-tau217%	1	0.0703183	0.123553	0.209609	0.105836
BDpTau217	0.0703183	1	0.895047	0.759669	0.563764
p-tau217%	0.123553	0.895047	1	0.773404	0.711344
p-tau217	0.209609	0.759669	0.773404	1	0.431601
p-tau217/Aβ42	0.105836	0.563764	0.711344	0.431601	1
DeLong p value for neuritic plaque: Intermediate vs frequent
P value	BD-p-tau217%	BDpTau217	p-tau217%	p-tau217	p-tau217/Aβ42
BD-p-tau217%	1	0.438041	0.325158	0.0967874	0.588359
BDpTau217	0.438041	1	0.982986	8.11697e-07	0.936681
p-tau217%	0.325158	0.982986	1	0.089151	0.944579
p-tau217	0.0967874	8.11697e-07	0.089151	1	0.0200694
p-tau217/Aβ42	0.588359	0.936681	0.944579	0.0200694	1
DeLong p value for neuritic plaque: Low vs. frequent
P value	BD-p-tau217%	BDpTau217	p-tau217%	p-tau217	p-tau217/Aβ42
BD-p-tau217%	1	0.237306	0.190233	0.000272587	0.0621881
BDpTau217	0.237306	1	0.455677	8.38451e-05	0.0870732
p-tau217%	0.190233	0.455677	1	0.452929	0.618607
p-tau217	0.000272587	8.38451e-05	0.452929	1	0.868017
p-tau217/Aβ42	0.0621881	0.0870732	0.618607	0.868017	1
DeLong p value for NFT Braak: Low vs. mid
P value	BD-p-tau217%	BDpTau217	p-tau217%	p-tau217	p-tau217/Aβ42
BD-p-tau217%	1	0.041513	0.464691	0.11439	0.146394
BDpTau217	0.041513	1	0.794282	0.860771	0.738236
p-tau217%	0.464691	0.794282	1	0.737539	0.631393
p-tau217	0.11439	0.860771	0.737539	1	0.831702
p-tau217/Aβ42	0.146394	0.738236	0.631393	0.831702	1
DeLong p value for NFT Braak: mid vs. high
P value	BD-p-tau217%	BDpTau217	p-tau217%	p-tau217	p-tau217/Aβ42
BD-p-tau217%	1	0.44981	0.00295822	3.58456e-05	9.20512e-05
BDpTau217	0.44981	1	0.021435	3.21485e-07	2.94766e-05
p-tau217%	0.00295822	0.021435	1	0.994853	0.346354
p-tau217	3.58456e-05	3.21485e-07	0.994853	1	0.146262
p-tau217/Aβ42	9.20512e-05	2.94766e-05	0.346354	0.146262	1
DeLong p value for NFT Braak: low vs. high
P value	BD-p-tau217%	BDpTau217	p-tau217%	p-tau217	p-tau217/Aβ42
BD-p-tau217%	1	0.820111	0.148537	0.0473798	0.233751
BDpTau217	0.820111	1	0.186693	0.00967312	0.167284
p-tau217%	0.148537	0.186693	1	0.654334	0.836195
p-tau217	0.0473798	0.00967312	0.654334	1	0.774825
p-tau217/Aβ42	0.233751	0.167284	0.836195	0.774825	1
DeLong p value for NFT Braak: mid vs. PART
P value	BD-p-tau217%	BDpTau217	p-tau217%	p-tau217	p-tau217/Aβ42
BD-p-tau217%	1	0.0439148	0.585552	0.022132	0.486146
BDpTau217	0.0439148	1	0.280125	0.39248	0.318539
p-tau217%	0.585552	0.280125	1	0.0559381	0.734819
p-tau217	0.022132	0.39248	0.0559381	1	0.129209
p-tau217/Aβ42	0.486146	0.318539	0.734819	0.129209	1
DeLong p value for Aβ-PET: negative vs. positive
P value	BD-p-tau217%	BDpTau217	p-tau217%	p-tau217	p-tau217/Aβ42
BD-p-tau217%	1	0.447549	0.000222038	0.00110865	1.30281e-05
BDpTau217	0.447549	1	0.0410096	4.20392e-05	2.8385e-07
p-tau217%	0.000222038	0.0410096	1	0.840887	0.119614
p-tau217	0.00110865	4.20392e-05	0.840887	1	0.00741947
p-tau217/Aβ42	1.30281e-05	2.8385e-07	0.119614	0.00741947	1
DeLong p value for tau-PET: negative vs. positive
P value	BD-p-tau217%	BDpTau217	p-tau217%	p-tau217	p-tau217/Aβ42
BD-p-tau217%	1	0.620697	0.0842823	0.169418	0.0880345
BDpTau217	0.620697	1	0.294126	0.113198	0.0713675
p-tau217%	0.0842823	0.294126	1	0.963878	0.595866
p-tau217	0.169418	0.113198	0.963878	1	0.403371
p-tau217/Aβ42	0.0880345	0.0713675	0.595866	0.403371	1
DeLong p value for clinical diagnosis: CU vs. AD
P value	BD-p-tau217%	BDpTau217	p-tau217%	p-tau217	p-tau217/Aβ42
BD-p-tau217%	1	0.0135659	0.00303699	1.25542e-09	2.68669e-09
BDpTau217	0.0135659	1	0.311299	6.17381e-12	2.34186e-08
p-tau217%	0.00303699	0.311299	1	0.0551909	0.00263061
p-tau217	1.25542e-09	6.17381e-12	0.0551909	1	0.0496459
p-tau217/Aβ42	2.68669e-09	2.34186e-08	0.00263061	0.0496459	1
DeLong p value for clinical diagnosis: non-AD demantia vs. AD dementia
P value	BD-p-tau217%	BDpTau217	p-tau217%	p-tau217	p-tau217/Aβ42
BD-p-tau217%	1	0.00268913	0.103889	4.6619e-09	5.13381e-06
BDpTau217	0.00268913	1	0.744762	4.06847e-09	0.000117276
p-tau217%	0.103889	0.744762	1	0.00388871	0.00351252
p-tau217	4.6619e-09	4.06847e-09	0.00388871	1	0.484204
p-tau217/Aβ42	5.13381e-06	0.000117276	0.00351252	0.484204	1
DeLong p value for clinical diagnosis: MCI vs. AD dementia
P value	BD-p-tau217%	BDpTau217	p-tau217%	p-tau217	p-tau217/Aβ42
BD-p-tau217%	1	0.0167507	0.752493	4.09586e-10	2.27725e-05
BDpTau217	0.0167507	1	0.149761	5.9002e-14	0.000126158
p-tau217%	0.752493	0.149761	1	2.37261e-05	0.000141915
p-tau217	4.09586e-10	5.9002e-14	2.37261e-05	1	0.988612
p-tau217/Aβ42	2.27725e-05	0.000126158	0.000141915	0.988612	1
DeLong p value for clinical diagnosis: CU vs. MCI
P value	BD-p-tau217%	BDpTau217	p-tau217%	p-tau217	p-tau217/Aβ42
BD-p-tau217%	1	0.432555	0.000478336	0.757774	0.0339945
BDpTau217	0.432555	1	0.00256202	0.620708	0.00116349
p-tau217%	0.000478336	0.00256202	1	0.0075375	0.580031
p-tau217	0.757774	0.620708	0.0075375	1	0.00163923
p-tau217/Aβ42	0.0339945	0.00116349	0.580031	0.00163923	1
DeLong p value for comparing progression status in CU: stable CU vs. progressor CU
P value	BD-p-tau217%	BDpTau217	p-tau217%	p-tau217	p-tau217/Aβ42
BD-p-tau217%	1	0.414263	0.335713	0.22456	0.00584252
BDpTau217	0.414263	1	0.95445	0.297805	0.00220852
p-tau217%	0.335713	0.95445	1	0.689909	0.0610208
p-tau217	0.22456	0.297805	0.689909	1	0.0128287
p-tau217/Aβ42	0.00584252	0.00220852	0.0610208	0.0128287	1
DeLong p value for comparing progression status in MCI: stable MCI vs. progressor MCI
P value	BD-p-tau217%	BDpTau217	p-tau217%	p-tau217	p-tau217/Aβ42
BD-p-tau217%	1	0.0127625	0.883166	5.20724e-06	7.60092e-06
BDpTau217	0.0127625	1	0.209342	3.06621e-05	5.11451e-05
p-tau217%	0.883166	0.209342	1	0.000908647	6.4203e-05
p-tau217	5.20724e-06	3.06621e-05	0.000908647	1	0.136199
p-tau217/Aβ42	7.60092e-06	5.11451e-05	6.4203e-05	0.136199	1
Abbreviations: PART, primary age‑related tauopathy; CU, clinically unimpaired; MCI, mild cognitive impairment; AD, Alzheimer’s disease; PET, positron emission tomography. AUC models used for the DeLong comparisons were derived from logistic regression models, with sample group as the dependent variable and biomarker values as predictors.
