## Supplementary material for "CNS-selective plasma p-tau217 accurately captures Alzheimer’s disease pathology and progression": Data S4

### Sheet: Sheet1
Data S4: Risk tables for survival analysis
A: Baseline control; dichotomized by Aβ PET based cutoff
		Times (years)
Biomarker	Level	0	5	10	15	20	25
BD-p-tau217%	Low	260	202	93	36	13	6
BD-p-tau217%	High	114	64	18	4	1	0
BD-p-tau217	Low	263	198	90	33	12	6
BD-p-tau217	High	111	68	21	7	2	0
p-tau217%	Low	271	209	83	29	12	5
p-tau217%	High	103	57	28	11	2	1
p-tau217	Low	266	197	87	32	14	6
p-tau217	High	108	69	24	8	0	0
p-tau217/Aβ42	Low	167	117	36	8	4	0
p-tau217/Aβ42	High	207	149	75	32	10	6
B: Baseline MCI; dichotomized by Aβ PET based cutoff
		Times (years)
Biomarker	Level	0	5	10	15	20
BD-p-tau217%	Low	93	48	17	3	2
BD-p-tau217%	High	169	36	7	1	0
BD-p-tau217	Low	92	47	17	3	2
BD-p-tau217	High	170	37	7	1	0
p-tau217%	Low	126	61	20	3	2
p-tau217%	High	136	23	4	1	0
p-tau217	Low	84	37	11	2	2
p-tau217	High	178	47	13	2	0
p-tau217/Aβ42	Low	52	25	5	1	1
p-tau217/Aβ42	High	210	59	19	3	1
C: Baseline control; stratified by quartile
		Times (years)
Biomarker	Level	0	5	10	15	20	25
BD-p-tau217%	Q1	168	129	68	27	10	5
BD-p-tau217%	Q2	131	100	34	11	4	1
BD-p-tau217%	Q3	57	33	8	2	0	0
BD-p-tau217%	Q4	18	4	1	0	0	0
BD-p-tau217	Q1	166	126	63	24	9	3
BD-p-tau217	Q2	127	98	35	11	5	3
BD-p-tau217	Q3	64	37	11	5	0	0
BD-p-tau217	Q4	17	5	2	0	0	0
p-tau217%	Q1	162	132	51	18	9	4
p-tau217%	Q2	110	78	32	11	3	1
p-tau217%	Q3	77	44	23	11	2	1
p-tau217%	Q4	25	12	5	0	0	0
p-tau217	Q1	156	118	64	26	11	5
p-tau217	Q2	140	102	31	10	3	1
p-tau217	Q3	57	36	10	3	0	0
p-tau217	Q4	21	10	6	1	0	0
p-tau217/Aβ42	Q1	141	96	24	5	3	0
p-tau217/Aβ42	Q2	117	88	49	22	8	5
p-tau217/Aβ42	Q3	79	60	27	7	2	0
p-tau217/Aβ42	Q4	37	22	11	6	1	1
D: Baseline MCI; stratified by quartile
		Times (years)
Biomarker	Level	0	5	10	15	20
BD-p-tau217%	Q1	52	30	11	2	1
BD-p-tau217%	Q2	55	27	9	1	1
BD-p-tau217%	Q3	93	19	4	1	0
BD-p-tau217%	Q4	62	8	0	0	0
BD-p-tau217	Q1	43	21	5	1	1
BD-p-tau217	Q2	61	29	13	2	1
BD-p-tau217	Q3	93	22	5	1	0
BD-p-tau217	Q4	65	12	1	0	0
p-tau217%	Q1	49	35	12	1	1
p-tau217%	Q2	78	26	8	2	1
p-tau217%	Q3	73	18	4	1	0
p-tau217%	Q4	62	5	0	0	0
p-tau217	Q1	40	18	5	1	1
p-tau217	Q2	56	24	8	1	1
p-tau217	Q3	95	28	8	1	0
p-tau217	Q4	71	14	3	1	0
p-tau217/Aβ42	Q1	44	24	5	1	1
p-tau217/Aβ42	Q2	65	20	5	1	1
p-tau217/Aβ42	Q3	84	22	10	2	0
p-tau217/Aβ42	Q4	69	18	4	0	0
