## Supplementary material for "CNS-selective plasma p-tau217 accurately captures Alzheimer’s disease pathology and progression": Data S5

### Sheet: Sheet1
Data S5: Performance characteristics for models including biomarkers, age and sex
Biomarker	AUC	AUC_CL	AUC_CH	Threshold	OR	NPV	PPV	Sensitivity	Specificity	F1 score	Accuracy
A. Aβ-PET negative vs. Aβ-PET positive
BD-p-tau217%	0.938675	0.895622	0.963389	-0.91664	83.4429	0.908257	0.893939	0.921875	0.876106	0.907692	0.900415
BD-p-tau217	0.927683	0.88835	0.955569	12.045	39.5846	0.850877	0.874016	0.867188	0.858407	0.870588	0.863071
p-tau217%	0.874862	0.823348	0.91604	-0.651619	23.2659	0.793388	0.858333	0.804688	0.849558	0.830645	0.825726
p-tau217	0.86857	0.807656	0.910008	12.0527	17.3944	0.775	0.834711	0.789062	0.823009	0.811245	0.804979
p-tau217/Aβ42	0.819759	0.763628	0.868629	-0.800916	12.2636	0.823529	0.724359	0.882812	0.619469	0.795775	0.759336
B. Tau-PET negative vs. tau-PET positive
BD-p-tau217%	0.895206	0.804985	0.954144	-0.961128	37.8857	0.829268	0.886364	0.847826	0.871795	0.866667	0.858824
BD-p-tau217	0.881828	0.793237	0.944956	11.5718	30.4762	0.842105	0.851064	0.869565	0.820513	0.860215	0.847059
p-tau217%	0.841137	0.729861	0.905523	-0.481429	11.6044	0.711111	0.825	0.717391	0.820513	0.767442	0.764706
p-tau217	0.838907	0.728398	0.915376	11.5585	27.9556	0.790698	0.880952	0.804348	0.871795	0.840909	0.835294
p-tau217/Aβ42	0.812152	0.694042	0.894315	-1.28197	13.775	0.783784	0.791667	0.826087	0.74359	0.808511	0.788235
C. Low ADNC vs. intermediate ADNC
BD-p-tau217%	0.847644	0.79646	0.88534	-0.923648	19.4222	0.836364	0.791667	0.808511	0.821429	0.8	0.815534
BD-p-tau217	0.759878	0.703535	0.808091	12.1558	9.21569	0.734375	0.769231	0.638298	0.839286	0.697674	0.747573
p-tau217%	0.809271	0.758849	0.856047	-0.771742	14.625	0.84	0.735849	0.829787	0.75	0.78	0.786408
p-tau217	0.739742	0.688399	0.798438	12.1285	5.90741	0.709677	0.707317	0.617021	0.785714	0.659091	0.708738
p-tau217/Aβ42	0.745061	0.689526	0.791274	-0.676611	8.125	0.813953	0.65	0.829787	0.625	0.728972	0.718447
D. Intermediate ADNC vs. severe ADNC (Middle Braak vs. high Braak)
BD-p-tau217%	0.858607	0.805647	0.901293	-0.0979359	27.1385	0.446809	0.971098	0.763636	0.893617	0.854962	0.786517
BD-p-tau217	0.848646	0.796917	0.892114	12.7523	14.9074	0.492958	0.938776	0.836364	0.744681	0.884615	0.820225
p-tau217%	0.760251	0.677678	0.820522	-0.153671	8.67901	0.345455	0.942675	0.672727	0.808511	0.785146	0.696629
p-tau217	0.759961	0.699199	0.819451	12.6751	5.67411	0.356322	0.911111	0.745455	0.659574	0.82	0.730337
p-tau217/Aβ42	0.710445	0.628429	0.783472	0.141351	6.32804	0.419355	0.897561	0.836364	0.553191	0.865882	0.786517
E. Low ADNC vs. severe ADNC
BD-p-tau217%	0.934253	0.867022	0.965539	-0.533424	165.75	0.764706	0.980769	0.927273	0.928571	0.953271	0.927536
BD-p-tau217	0.930276	0.874291	0.962662	12.4172	91.8	0.69863	0.975369	0.9	0.910714	0.93617	0.902174
p-tau217%	0.907305	0.834459	0.945857	-0.534977	60	0.705882	0.961538	0.909091	0.857143	0.934579	0.898551
p-tau217	0.895373	0.837465	0.935495	12.3899	42.5926	0.581395	0.968421	0.836364	0.892857	0.897561	0.847826
p-tau217/Aβ42	0.881169	0.809446	0.924049	-0.349755	48.1765	0.795918	0.92511	0.954545	0.696429	0.939597	0.902174
F. Low Braak vs. middle Braak
BD-p-tau217%	0.857947	0.812603	0.895166	-0.923648	16.2857	0.75	0.844444	0.808511	0.794118	0.826087	0.802469
BD-p-tau217	0.799124	0.744455	0.844304	12.0187	12.3733	0.659091	0.864865	0.680851	0.852941	0.761905	0.753086
p-tau217%	0.816646	0.763427	0.869164	-0.915456	20.16	0.827586	0.807692	0.893617	0.705882	0.848485	0.814815
p-tau217	0.794118	0.733661	0.84158	11.7073	11.7284	0.735294	0.808511	0.808511	0.735294	0.808511	0.777778
p-tau217/Aβ42	0.783479	0.72177	0.830602	-0.611267	8.88	0.705882	0.787234	0.787234	0.705882	0.787234	0.753086
G. Low Braak vs. high Braak
BD-p-tau217%	0.947861	0.853091	0.980042	-0.533424	420.75	0.673469	0.995122	0.927273	0.970588	0.96	0.933071
BD-p-tau217	0.945722	0.8627	0.97452	12.4172	144	0.592593	0.99	0.9	0.941176	0.942857	0.905512
p-tau217%	0.899064	0.79697	0.95092	-0.534977	75	0.6	0.980392	0.909091	0.882353	0.943396	0.905512
p-tau217	0.916043	0.827126	0.952117	12.3899	52.8148	0.462687	0.983957	0.836364	0.911765	0.904177	0.846457
p-tau217/Aβ42	0.908957	0.830736	0.955586	-0.132148	46.6667	0.583333	0.970874	0.909091	0.823529	0.938967	0.897638
H. Mid Braak vs. high Braak
BD-p-tau217%	0.858607	0.79827	0.900062	-0.0979359	27.1385	0.446809	0.971098	0.763636	0.893617	0.854962	0.786517
BD-p-tau217	0.848646	0.800068	0.893002	12.7523	14.9074	0.492958	0.938776	0.836364	0.744681	0.884615	0.820225
p-tau217%	0.760251	0.680253	0.827096	-0.153671	8.67901	0.345455	0.942675	0.672727	0.808511	0.785146	0.696629
p-tau217	0.759961	0.687059	0.819485	12.6751	5.67411	0.356322	0.911111	0.745455	0.659574	0.82	0.730337
p-tau217/Aβ42	0.710445	0.621385	0.788866	0.141351	6.32804	0.419355	0.897561	0.836364	0.553191	0.865882	0.786517
I. PART vs. middle Braak
BD-p-tau217%	0.878143	0.793808	0.932686	-0.923648	42.2222	0.526316	0.974359	0.808511	0.909091	0.883721	0.827586
BD-p-tau217	0.77176	0.701144	0.827362	12.1558	17.6471	0.37037	0.967742	0.638298	0.909091	0.769231	0.689655
p-tau217%	0.852998	0.778147	0.900564	-0.744028	32.7273	0.47619	0.972973	0.765957	0.909091	0.857143	0.793103
p-tau217	0.719536	0.652158	0.776617	12.2103	14.7368	0.344828	0.965517	0.595745	0.909091	0.736842	0.655172
p-tau217/Aβ42	0.829787	0.764355	0.881747	-0.676611	21.9375	0.529412	0.95122	0.829787	0.818182	0.886364	0.827586
J. Low neuritic plaque load vs. moderate neuritic plaque load
BD-p-tau217%	0.84692	0.792592	0.892379	-0.753203	42.5	0.882353	0.85	0.73913	0.9375	0.790698	0.873239
BD-p-tau217	0.770833	0.712455	0.827962	12.1638	11.18	0.811321	0.722222	0.565217	0.895833	0.634146	0.788732
p-tau217%	0.761775	0.702025	0.811976	-0.76999	8.5	0.857143	0.586207	0.73913	0.75	0.653846	0.746479
p-tau217	0.781703	0.724002	0.828655	12.6189	13.75	0.789474	0.785714	0.478261	0.9375	0.594595	0.788732
p-tau217/Aβ42	0.737319	0.67394	0.789982	-0.676611	6.88095	0.85	0.548387	0.73913	0.708333	0.62963	0.71831
K. Moderate neuritic plaque load vs. frequent neuritic plaque load
BD-p-tau217%	0.72205	0.610269	0.813678	-0.458757	7.8	0.265306	0.955752	0.857143	0.565217	0.903766	0.832727
BD-p-tau217	0.752243	0.628168	0.83672	12.7523	7.00461	0.205128	0.964467	0.753968	0.695652	0.846325	0.749091
p-tau217%	0.753451	0.603467	0.852957	-0.483328	10.8953	0.288462	0.964126	0.853175	0.652174	0.905263	0.836364
p-tau217	0.643375	0.519711	0.756266	12.3349	4.09605	0.184615	0.947619	0.789683	0.521739	0.861472	0.767273
p-tau217/Aβ42	0.748965	0.631924	0.84376	-0.391364	13.5208	0.407407	0.951613	0.936508	0.478261	0.944	0.898182
L. Low neuritic plaque load vs. frequent neuritic plaque load
BD-p-tau217%	0.938327	0.875172	0.968377	-0.696361	176.862	0.613333	0.991111	0.884921	0.958333	0.93501	0.896667
BD-p-tau217	0.924769	0.8434	0.954139	12.1558	74.7538	0.623188	0.978355	0.896825	0.895833	0.935818	0.896667
p-tau217%	0.902778	0.83124	0.944876	-0.534977	49.9032	0.575342	0.973568	0.876984	0.875	0.922756	0.876667
p-tau217	0.878886	0.813233	0.919265	12.3899	39.4	0.444444	0.9801	0.781746	0.916667	0.869757	0.803333
p-tau217/Aβ42	0.883019	0.803516	0.930773	-0.611267	72.6	0.782609	0.952756	0.960317	0.75	0.956522	0.926667
M. CU vs. MCI
BD-p-tau217%	0.71711	0.687579	0.743712	-0.716028	5.31048	0.723913	0.669456	0.557491	0.808252	0.608365	0.705293
BD-p-tau217	0.72599	0.695689	0.751556	12.3233	6.15588	0.723849	0.701357	0.54007	0.839806	0.610236	0.716738
p-tau217%	0.660118	0.628345	0.689948	-0.762977	3.06244	0.703242	0.563758	0.585366	0.684466	0.574359	0.643777
p-tau217	0.721711	0.693753	0.751397	12.1857	5.92379	0.743182	0.671815	0.606272	0.793689	0.637363	0.716738
p-tau217/Aβ42	0.673776	0.644961	0.700404	-0.137038	3.31439	0.714286	0.570033	0.609756	0.679612	0.589226	0.65093
N. MCI vs. AD dementia
BD-p-tau217%	0.706032	0.680203	0.731951	-0.236734	4.05684	0.538043	0.776942	0.645833	0.689895	0.705347	0.662321
BD-p-tau217	0.683711	0.653987	0.710263	12.7935	3.52126	0.51706	0.766839	0.616667	0.686411	0.683603	0.642764
p-tau217%	0.710497	0.684196	0.738083	-0.361184	4.44632	0.561404	0.776471	0.6875	0.66899	0.729282	0.680574
p-tau217	0.621929	0.591855	0.653821	12.932	2.62942	0.466063	0.750769	0.508333	0.71777	0.606211	0.586701
p-tau217/Aβ42	0.621712	0.591858	0.652611	0.938297	2.38218	0.446058	0.747368	0.44375	0.749129	0.556863	0.558018
O. CU vs. AD dementia
BD-p-tau217%	0.870125	0.850129	0.887716	-0.676901	19.8511	0.788372	0.841991	0.810417	0.822816	0.825902	0.816143
BD-p-tau217	0.852882	0.831302	0.873173	12.34	16.8053	0.745726	0.851415	0.752083	0.847087	0.798673	0.795964
p-tau217%	0.838855	0.815767	0.857952	-0.57326	13.0724	0.758865	0.80597	0.7875	0.779126	0.796628	0.783632
p-tau217	0.809512	0.784518	0.831678	12.1853	10.693	0.720264	0.805936	0.735417	0.793689	0.769063	0.762332
p-tau217/Aβ42	0.78709	0.760644	0.808543	0.139032	7.24167	0.678112	0.774648	0.6875	0.76699	0.728477	0.724215
P. Non-AD dementia vs. AD dementia
BD-p-tau217%	0.787309	0.757785	0.813209	-0.484017	8.10969	0.554745	0.866828	0.745833	0.7343	0.801792	0.742358
BD-p-tau217	0.761141	0.73106	0.784887	12.5889	6.23333	0.50495	0.859375	0.6875	0.73913	0.763889	0.703057
p-tau217%	0.766677	0.737142	0.79394	-0.613318	8.9375	0.598326	0.857143	0.8	0.690821	0.827586	0.767103
p-tau217	0.711151	0.681485	0.740138	12.5725	4.56534	0.456456	0.844633	0.622917	0.7343	0.717026	0.656477
p-tau217/Aβ42	0.699326	0.665043	0.725723	-0.260324	4.20255	0.518868	0.795789	0.7875	0.531401	0.791623	0.710335
Q. Stable controls vs. progressor controls
BD-p-tau217%	0.7228	0.681155	0.757454	-0.844502	6.47872	0.894273	0.433735	0.6	0.812	0.503497	0.770968
BD-p-tau217	0.697133	0.656383	0.734285	12.2506	7.02926	0.882114	0.484375	0.516667	0.868	0.5	0.8
p-tau217%	0.6946	0.658036	0.730979	-0.574894	6.15377	0.880165	0.455882	0.516667	0.852	0.484375	0.787097
p-tau217	0.675467	0.640775	0.713245	11.5893	3.97996	0.909722	0.283133	0.783333	0.524	0.415929	0.574194
p-tau217/Aβ42	0.603067	0.560535	0.638889	-0.555351	2.12825	0.8625	0.253333	0.633333	0.552	0.361905	0.567742
R. Stable MCI vs. progressor MCI
BD-p-tau217%	0.832622	0.804892	0.851635	-0.597099	13.9573	0.605769	0.900826	0.726667	0.84	0.804428	0.764444
BD-p-tau217	0.789333	0.764689	0.813277	12.3582	9.48214	0.584158	0.870968	0.72	0.786667	0.788321	0.742222
p-tau217%	0.833156	0.810947	0.853239	-0.534224	16.3061	0.548387	0.930693	0.626667	0.906667	0.749004	0.72
p-tau217	0.701156	0.671152	0.729835	12.1434	4.34225	0.552632	0.778523	0.773333	0.56	0.77592	0.702222
p-tau217/Aβ42	0.659378	0.629846	0.69063	-0.279388	3.49035	0.519481	0.763514	0.753333	0.533333	0.758389	0.68
Abbreviations: NHW, Non-Hispanic White; B/AA, Black/African-American; AD, Alzheimer’s disease; CU, clinically unimpaired; MCI, mild cognitive impairment; AUC, area under the receiver operating characteristic curve; CL, lower 95% confidence limit; CH, upper 95% confidence limit; OR, odds ratio; NPV, negative predictive value; PPV, positive predictive value. Performance characteristics were assesse…
