## Supplementary material for "CNS-selective plasma p-tau217 accurately captures Alzheimer’s disease pathology and progression": Data S6

### Sheet: Sheet1
Data S6: Cohen's D effect size with biomarker alone, or with adjustment of age, sex, race, APOE4 carrier status and education
	Biomarker alone				Biomarker + age, sex, race, APOE4 carriership, education
	CohenD	CohenD_CL	CohenD_CH	P value	CohenD	CohenD_CL	CohenD_CH	P value
Low vs. intermediate ADNC
BD-p-tau217%	1.22515	0.832725	1.61758	1.7581e-06	0.856116	0.396394	1.31584	0.0499967
BD-p-tau217	0.876956	0.484529	1.26938	0.00097326	0.537433	0.0777109	0.997155	0.341508
p-tau217%	0.979129	0.586702	1.37156	0.000204315	0.681697	0.221975	1.14142	0.145208
p-tau217	0.812381	0.419954	1.20481	0.00186431	0.482825	0.0231026	0.942547	0.415113
p-tau217/Aβ42	0.867591	0.475165	1.26002	0.00097326	0.694333	0.234611	1.15405	0.145208
Low vs. severe ADNC
BD-p-tau217%	2.48602	2.19136	2.78068	3.3368e-41	2.52799	2.2106	2.84537	1.34557e-37
BD-p-tau217	2.08971	1.79506	2.38437	5.45748e-32	2.14605	1.82867	2.46344	1.59961e-29
p-tau217%	1.88727	1.59261	2.18193	1.60933e-27	1.93255	1.61516	2.24993	3.00831e-25
p-tau217	1.78943	1.49477	2.08409	1.96604e-25	1.81026	1.49287	2.12764	6.23823e-23
p-tau217/Aβ42	1.8686	1.57394	2.16326	3.50031e-27	1.83285	1.51547	2.15024	2.47184e-23
Intermediate vs. severe ADNC (Middle vs. high NFT Braak)
BD-p-tau217%	1.37209	1.05569	1.68849	1.47306e-13	1.1712	0.835109	1.50729	3.41609e-09
BD-p-tau217	1.34802	1.03162	1.66441	2.02527e-13	1.1737	0.837606	1.50979	3.41609e-09
p-tau217%	0.894459	0.578063	1.21086	1.09092e-06	0.75391	0.417817	1.09	0.000223863
p-tau217	0.991687	0.675291	1.30808	6.92003e-08	0.900337	0.564244	1.23643	7.68309e-06
p-tau217/Aβ42	0.857941	0.541544	1.17434	3.06002e-06	0.763445	0.427353	1.09954	0.000197836
Low vs. middle NFT Braak
BD-p-tau217%	1.35362	0.905487	1.80175	7.33948e-06	0.950977	0.371074	1.53088	0.112776
BD-p-tau217	1.09828	0.650147	1.54641	0.000373226	0.705311	0.125409	1.28521	0.486747
p-tau217%	0.922723	0.474591	1.37085	0.00274185	0.588946	0.00904355	1.16885	0.560686
p-tau217	1.07332	0.625192	1.52146	0.000382149	0.67989	0.099987	1.25979	0.486747
p-tau217/Aβ42	1.01958	0.571445	1.46771	0.000710418	0.95148	0.371577	1.53138	0.112776
Low vs. high NFT Braak
BD-p-tau217%	2.54984	2.18692	2.91275	1.22949e-30	2.72348	2.3383	3.10866	9.20909e-31
BD-p-tau217	2.22953	1.86662	2.59245	4.89024e-25	2.37972	1.99454	2.7649	3.79426e-25
p-tau217%	1.83572	1.4728	2.19863	1.2396e-18	2.01399	1.62881	2.39917	1.27299e-19
p-tau217	2.04277	1.67986	2.40569	4.38786e-22	2.10439	1.71921	2.48957	5.69472e-21
p-tau217/Aβ42	2.0739	1.71098	2.43681	2.0502e-22	2.10111	1.71594	2.48629	5.69472e-21
PART vs. middle NFT Braak
BD-p-tau217%	1.40086	0.729896	2.07183	0.00702	1.18041	0.464016	1.8968	0.0789118
BD-p-tau217	0.963166	0.292198	1.63413	0.0779911	0.705185	-0.0112092	1.42158	0.266734
p-tau217%	1.5197	0.848732	2.19067	0.00419267	1.4555	0.739109	2.1719	0.0138953
p-tau217	0.728597	0.0576288	1.39956	0.185474	0.534415	-0.18198	1.25081	0.343421
p-tau217/Aβ42	1.17452	0.503548	1.84548	0.0247076	1.07116	0.354767	1.78756	0.0891331
Low vs. moderate neuritic plaque load
BD-p-tau217%	1.46531	0.959397	1.97122	2.72947e-05	1.22275	0.639729	1.80576	0.0120847
BD-p-tau217	1.05656	0.55065	1.56248	0.00402833	0.82474	0.241723	1.40776	0.21551
p-tau217%	0.805853	0.299941	1.31177	0.0517031	0.708403	0.125387	1.29142	0.353173
p-tau217	1.11732	0.611411	1.62324	0.00258194	0.893287	0.31027	1.4763	0.147628
p-tau217/Aβ42	0.774205	0.268292	1.28012	0.0629745	0.663002	0.0799856	1.24602	0.418789
Low vs. frequent neuritic plaque load
BD-p-tau217%	2.24112	1.9312	2.55105	2.7602e-33	2.37845	2.04215	2.71476	5.70915e-32
BD-p-tau217	1.88583	1.57591	2.19576	1.39479e-25	2.0151	1.6788	2.3514	7.70961e-25
p-tau217%	1.8358	1.52588	2.14572	1.09806e-24	1.92892	1.59262	2.26522	3.22728e-23
p-tau217	1.6077	1.29777	1.91762	8.05803e-20	1.63434	1.29804	1.97064	9.85367e-18
p-tau217/Aβ42	1.8475	1.53757	2.15742	7.53605e-25	1.83926	1.50296	2.17556	1.57866e-21
Moderate vs. frequent neuritic plaque load
BD-p-tau217%	0.867918	0.439094	1.29674	0.00237863	0.660308	0.2172	1.10342	0.0219953
BD-p-tau217	0.959339	0.530515	1.38816	0.000522579	0.796475	0.353367	1.23958	0.00910474
p-tau217%	0.834755	0.405931	1.26358	0.00359907	0.69249	0.249382	1.1356	0.0216254
p-tau217	0.498385	0.0695603	0.92721	0.0550404	0.39134	-0.0517679	0.834449	0.175498
p-tau217/Aβ42	1.00689	0.578065	1.43571	0.000400996	0.917186	0.474077	1.36029	0.00415363
Aβ-PET negative vs. Aβ-PET positive
BD-p-tau217%	2.13461	1.88033	2.38889	2.4767e-39	2.12661	1.85192	2.4013	2.46395e-34
BD-p-tau217	1.93328	1.679	2.18757	2.2206e-34	1.96718	1.69249	2.24187	6.52827e-31
p-tau217%	1.5341	1.27981	1.78838	2.27294e-24	1.54882	1.27413	1.82351	1.39148e-21
p-tau217	1.59043	1.33615	1.84471	1.12176e-25	1.59917	1.32448	1.87386	1.35802e-22
p-tau217/Aβ42	1.25775	1.00346	1.51203	8.11546e-18	1.28371	1.00902	1.5584	4.81276e-16
Tau-PET negative vs. tau-PET positive
BD-p-tau217%	1.76722	1.33429	2.20016	5.13055e-10	1.71209	1.22615	2.19804	1.70006e-07
BD-p-tau217	1.55297	1.12003	1.9859	2.269e-08	1.60328	1.11734	2.08923	3.59621e-07
p-tau217%	1.45379	1.02085	1.88673	1.16035e-07	1.37998	0.894032	1.86592	8.75261e-06
p-tau217	1.29649	0.863557	1.72943	2.03769e-06	1.31058	0.824635	1.79652	2.23368e-05
p-tau217/Aβ42	1.16151	0.728574	1.59445	1.72053e-05	1.44524	0.9593	1.93119	3.7584e-06
Control vs. MCI
BD-p-tau217%	0.858606	0.707649	1.00956	9.66704e-25	0.763439	0.600415	0.926462	4.15647e-17
BD-p-tau217	0.855286	0.704329	1.00624	9.66704e-25	0.760456	0.597432	0.92348	4.15647e-17
p-tau217%	0.567483	0.416526	0.71844	7.35975e-12	0.480971	0.317947	0.643995	1.60091e-07
p-tau217	0.829265	0.678309	0.980222	1.56325e-23	0.720428	0.557404	0.883451	1.3619e-15
p-tau217/Aβ42	0.608779	0.457822	0.759735	2.59406e-13	0.524698	0.361675	0.687722	1.07758e-08
Control vs. AD
BD-p-tau217%	1.66024	1.52843	1.79205	5.37988e-101	1.61517	1.46754	1.76279	2.94143e-80
BD-p-tau217	1.49932	1.3675	1.63113	3.49679e-86	1.49456	1.34693	1.64218	6.88336e-71
p-tau217%	1.36887	1.23706	1.50069	1.99015e-74	1.30395	1.15632	1.45157	2.1592e-56
p-tau217	1.23436	1.10255	1.36617	1.1345e-62	1.15188	1.00425	1.2995	1.08957e-45
p-tau217/Aβ42	1.05136	0.919551	1.18317	1.09972e-47	1.01867	0.871042	1.1663	7.99706e-37
MCI vs. AD
BD-p-tau217%	0.748491	0.602013	0.894968	1.68919e-20	0.746739	0.594505	0.898972	6.19409e-19
BD-p-tau217	0.658107	0.511629	0.804585	3.47789e-16	0.670627	0.518394	0.822861	1.44306e-15
p-tau217%	0.759828	0.61335	0.906305	8.60454e-21	0.756959	0.604725	0.909193	3.9357e-19
p-tau217	0.402004	0.255526	0.548481	1.29396e-06	0.39911	0.246876	0.551344	5.1259e-06
p-tau217/Aβ42	0.408542	0.262064	0.55502	1.00802e-06	0.393058	0.240825	0.545292	6.87491e-06
Non-AD vs. AD
BD-p-tau217%	1.12613	0.962869	1.2894	4.60049e-35	1.11303	0.938585	1.28748	2.29237e-30
BD-p-tau217	0.952497	0.789233	1.11576	2.91797e-26	0.980824	0.806377	1.15527	1.70886e-24
p-tau217%	1.05954	0.896273	1.2228	1.07861e-31	1.01925	0.844807	1.1937	4.13855e-26
p-tau217	0.75207	0.588807	0.915334	3.46633e-17	0.739732	0.565285	0.914179	7.98628e-15
p-tau217/Aβ42	0.729631	0.566368	0.892894	2.63107e-16	0.754634	0.580187	0.92908	2.73083e-15
Stable controls vs. progressor controls
BD-p-tau217%	0.990522	0.707648	1.2734	4.28276e-09	0.9002	0.600465	1.19994	1.26111e-06
BD-p-tau217	0.869003	0.586129	1.15188	2.93632e-07	0.840117	0.540382	1.13985	5.10265e-06
p-tau217%	0.720352	0.437478	1.00323	4.14945e-05	0.620177	0.320442	0.919912	0.0027087
p-tau217	0.656833	0.373959	0.939707	0.00024141	0.598461	0.298726	0.898196	0.00359895
p-tau217/Aβ42	0.395466	0.112592	0.678341	0.0951239	0.34744	0.0477043	0.647175	0.351229
Stable MCIs vs. progressor MCIs
BD-p-tau217%	1.32514	1.04644	1.60383	5.67509e-16	1.38388	1.08162	1.68614	7.19082e-15
BD-p-tau217	1.03421	0.755518	1.3129	2.10522e-10	1.04497	0.74271	1.34723	4.2878e-09
p-tau217%	1.36907	1.09037	1.64776	1.35486e-16	1.42824	1.12598	1.7305	2.09562e-15
p-tau217	0.716793	0.4381	0.995487	1.63477e-05	0.708686	0.406426	1.01095	0.00014916
p-tau217/Aβ42	0.611855	0.333161	0.890548	0.000388769	0.609899	0.30764	0.912159	0.00185293
Abbreviations: NHW, Non-Hispanic White; B/AA, Black/African-American; AD, Alzheimer’s disease; CU, clinically unimpaired; MCI, mild cognitive impairment; CL, lower 95% confidence limit; CH, upper 95% confidence limit; PET, positron emission tomography; AD, Alzheimer’s disease; MCI, mild cognitive impairment; ADNC, Alzheimer’s disease neuropathologic change; NFT, neurofibrillary tangle. P values w…
